# Rare variants of the glucagon-like peptide-1 receptor (GLP1R) gene are overrepresented in a severe obesity cohort and associated with type 2 diabetes in the UK Biobank

**DOI:** 10.1101/2023.05.22.23290347

**Authors:** Dale Handley, Sumaya Almansoori, Mitra S. Sato, Hasnat Amin, Suzanne Alsters, Harvinder Chahal, Sanjay Purkayastha, Kevin G. Murphy, Mieke van Haelst, Carel W le Roux, Tricia Tan, Robin G Walters, Fotios Drenos, Alexandra I Blakemore

**Affiliations:** College of Health and Life Sciences, Brunel University London, Uxbridge, UK; Mohammed bin Rashid University of Medicine and Health Sciences, Dubai, United Arab Emirate; Department of metabolism, Digestion, and Reproduction, Imperial College London, London, UK; South West Thames Regional Genetics Service, St George’s University Hospitals NHS Foundation Trust, London, UK; Imperial College Healthcare NHS trust, St. Mary’s hospital, London, UK; Section of Clinical Genetics, Department of Human Genetics, Amsterdam Reproduction and Development, Amsterdam University Medical Centers, Amsterdam, The Netherlands; Diabetes complications research centre, Conway institute, University College Dublin, Dublin, Republic of Ireland; MRC Population Health Research Unit, University of Oxford, Oxford, UK; College of Medicine, Nursing, and Health science, University of Galway, Galway, Republic of Ireland

## Abstract

**Introduction:** Glucagon-like peptide 1 (GLP1) agonists are highly effective agents for the treatment of obesity and type 2 diabetes (T2D). GLP-1 is also implicated in outcomes of bariatric surgery, including appetite changes and T2D remission. Rare, potentially deleterious mutations in the glucagon-like peptide 1 receptor gene (*GLP1R*) may, therefore, have important implications for pathogenesis of obesity and T2D, and for response to therapeutic interventions.

**Methods:** A custom Axion genotyping array, including 117 rare predicted-deleterious *GLP1R* mutations (MAF<0.01 in gnomAD, CADD-PHRED m >= 15), was used to screen 1714 unrelated adults with BMI >35 kg/m^2^ from the PMMO study. We also examined the UK Biobank (UKB) exome sequence dataset for rare, predicted-deleterious *GLP1R* variants and tested their effects on weight and glycaemia-related traits.

**Results:** Thirty-four PMMO participants carried one of the 117 *GLP1R* variants screened (11 might have been expected using the sum of their gnomAD control MAFs). These 8 variants were associated with T2D in the UKB and subsequent gene-level analysis of the UKB exome sequence dataset (629/39,274 carriers) confirmed that rare *GLP1R* variants are associated with increased risk of T2D (OR=1.58), as well as with higher HbA1c levels (p= 0.039). Furthermore, our data highlight a potential interaction of these variants with body mass index.

**Conclusion:** Rare, potentially deleterious *GLP1R* mutations is associated with increased T2D risk, as well as higher HbA1c in UKB participants without diabetes. Future studies should examine the implications of *GLP1R* mutations for response to GLP1 agonist treatment and explore the observed interactions with obesity in T2D risk, including in larger cohorts with obesity.
