## Supplementary Tables 1 and 2 for "Rare variants of the glucagon-like peptide-1 receptor (GLP1R) gene are overrepresented in a severe obesity cohort and associated with type 2 diabetes in the UK Biobank"

### Sheet: supplementary table 1
Supplementary Table 1. All genetic variants in GLP1R included for genotyping in the PMMO cohort
SNP	POS	minor allele	consquence	protein position	amino acid change	minor allele frequency in gnomAD exomes	minor allele frequency in gnomAD genomes	SIFT score	PolyPhen score	CADD phred score
rs202152738	39078378	A	missense_variant	294	E/K	9.547e-05	6.574e-05	tolerated(0.89)	benign(0.183)	22.4
rs10305492	39079018	A	missense_variant	316	A/T	0.01022	0.01069	deleterious(0.01)	benign(0.393)	25.6
rs140642887	39073661	A	missense_variant	239	A/T	0.0001353	0.0003684	deleterious(0.02)	possibly_damaging(0.856)	27.7
rs201672448	39086015	C	missense_variant	445	S/T	0.001882	0.0004994	tolerated(0.14)	benign(0.003)	17.8
rs202171972	39079189	A	missense_variant	344	D/E	0.0002625	8.541e-05	deleterious(0)	probably_damaging(0.997)	24.6
rs774357734	39057495	A	missense_variant	67	D/N	2.39e-05	-	deleterious(0.01)	probably_damaging(0.99)	25.1
rs367543060	39066240	T	missense_variant	149	T/M	7.961e-06	6.571e-06	deleterious(0)	probably_damaging(0.995)	27
rs200792917	39078370	G	missense_variant	291	Y/C	2.784e-05	2.633e-05	deleterious(0)	probably_damaging(0.933)	27
rs199959395	39079172	T	missense_variant	339	L/F	3.977e-06	-	deleterious(0.01)	possibly_damaging(0.56)	24.2
rs200065197	39079646	T	missense_variant	376	R/W	4.412e-05	1.972e-05	deleterious(0)	possibly_damaging(0.892)	25.3
rs201675748	39056448	T	missense_variant	44	R/C	1.593e-05	3.286e-05	deleterious(0.01)	benign(0.437)	22
rs200765138	39057486	T	missense_variant	64	R/W	3.985e-06	-	deleterious(0)	probably_damaging(1)	25.4
rs202075228	39057487	A	missense_variant	64	R/Q	1.992e-05	2.629e-05	deleterious(0)	probably_damaging(0.995)	27.5
rs200118342	39079133	T	missense_variant	326	R/W	1.193e-05	6.573e-06	deleterious(0)	probably_damaging(0.999)	32
rs201235247	39079148	A	missense_variant	331	V/M	2.386e-05	1.315e-05	deleterious(0)	possibly_damaging(0.764)	26.3
rs201899163	39079701	G	missense_variant,splice_region_variant	394	Q/R	-	1.314e-05	deleterious(0)	probably_damaging(0.99)	34
rs753705639	39057537	A	missense_variant	81	V/M	4.009e-06	-	deleterious(0.04)	probably_damaging(0.969)	25.5
rs201431571	39073721	A	missense_variant	259	V/I	3.182e-05	3.943e-05	deleterious(0)	benign(0.417)	22.7
rs764752556	39073676	T	missense_variant	244	L/F	1.591e-05	-	tolerated(0.09)	possibly_damaging(0.764)	23.5
rs774182779	39079589	T	missense_variant	357	I/F	2.062e-05	-	deleterious(0)	probably_damaging(0.998)	29
rs1402525983	39073769	A	missense_variant,splice_region_variant	275	G/S	3.987e-06	-	deleterious(0)	probably_damaging(0.998)	34
rs1364791940	39072968	T	missense_variant	206	S/C	-	6.569e-06	deleterious(0)	possibly_damaging(0.84)	24.7
rs773168576	39079691	G	missense_variant	391	T/A	4.013e-06	2.643e-05	tolerated(0.06)	benign(0.012)	22.1
rs1232817319	39079634	A	missense_variant	372	D/N	4.015e-06	-	deleterious(0.02)	probably_damaging(0.945)	31
rs764763043	39078373	T	missense_variant	292	E/V	3.978e-06	-	deleterious(0)	probably_damaging(0.992)	32
rs1183821389	39078381	T	missense_variant,splice_region_variant	295	G/C	3.978e-06	-	deleterious(0.03)	probably_damaging(0.928)	33
rs767632966	39057504	A	missense_variant	70	A/T	7.97e-06	6.573e-06	deleterious(0.03)	probably_damaging(0.933)	24.7
rs755813574	39079154	A	missense_variant	333	S/T	3.977e-06	-	deleterious(0.04)	probably_damaging(0.936)	24.4
rs777092905	39079000	T	missense_variant	310	R/W	1.591e-05	-	deleterious(0)	probably_damaging(0.999)	32
rs150729240	39078375	T	missense_variant	293	D/Y	1.193e-05	7.231e-05	deleterious(0)	possibly_damaging(0.707)	31
rs759420501	39073674	A	stop_gained	243	W/*	3.977e-06	-	-	-	45
rs1160861834	39066251	A	missense_variant	153	A/T	3.981e-06	6.572e-06	deleterious(0.03)	benign(0.014)	22.3
rs527991362	39079643	A	missense_variant	375	A/T	8.032e-06	1.972e-05	tolerated(0.21)	benign(0.416)	22.8
rs936741749	39065752	T	missense_variant	109	L/F	5.035e-06	6.57e-06	tolerated(0.05)	benign(0.089)	19.38
rs747487240	39079181	C	missense_variant	342	K/Q	3.977e-06	-	tolerated(0.08)	possibly_damaging(0.786)	24.7
rs1189829779	39085936	T	missense_variant	419	R/C	4.013e-06	1.315e-05	deleterious(0.01)	benign(0.068)	24.2
rs1463954816	39085926	T	missense_variant	415	K/N	4.015e-06	6.572e-06	deleterious(0)	possibly_damaging(0.774)	25.4
rs1485302982	39057556	C	missense_variant	87	W/S	4.066e-06	-	deleterious(0.01)	benign(0.425)	24.1
rs1454776777	39079692	T	missense_variant	391	T/I	3.997e-06	-	deleterious(0)	benign(0.37)	23.2
rs758658856	39079015	-	frameshift_variant	315	F/X	3.977e-06	6.571e-06	-	-	31
rs778024660	39085930	G	missense_variant	417	W/G	1.204e-05	6.576e-06	deleterious(0.01)	possibly_damaging(0.862)	30
rs746502272	39066275	T	missense_variant	161	I/F	1.195e-05	4.6e-05	deleterious(0.01)	benign(0.035)	19.18
rs202222263	39072862	T	missense_variant,splice_region_variant	170	R/S	3.992e-06	-	tolerated(0.71)	benign(0.414)	22.4
rs1456463113	39056491	T	missense_variant,splice_region_variant	58	T/I	3.992e-06	-	deleterious(0)	benign(0.025)	23.5
rs1199763316	39065750	C	missense_variant	108	G/A	-	6.57e-06	deleterious(0.02)	possibly_damaging(0.78)	26.4
rs1160797040	39078328	TAC	missense_variant	276-277	VP/VT	3.978e-06	-	-	-	26
rs767188992	39078358	A	missense_variant	287	V/D	3.977e-06	-	deleterious(0)	probably_damaging(0.988)	28.5
rs756154483	39072933	C	missense_variant	194	V/A	4.773e-05	7.228e-05	deleterious(0)	possibly_damaging(0.895)	27.2
rs1234543862	39056413	C	missense_variant	32	L/P	-	6.572e-06	tolerated(0.07)	probably_damaging(0.949)	24.7
rs1388310962	39073689	A	missense_variant	248	G/D	3.977e-06	-	deleterious(0)	probably_damaging(0.997)	29.4
rs765821452	39085985	T	missense_variant	435	P/L	3.993e-06	6.576e-06	deleterious(0.01)	possibly_damaging(0.451)	25.6
rs767116999	39057539	A	frameshift_variant	81-82	-/X	4.01e-06	1.315e-05	-	-	28.5
rs1188229383	39057475	C	missense_variant	60	L/S	3.985e-06	-	deleterious(0.03)	possibly_damaging(0.765)	23.4
rs1268234905	39072945	G	missense_variant	198	D/G	3.977e-06	-	deleterious(0)	probably_damaging(0.999)	29.8
rs1361251401	39080711	G	missense_variant	399	A/G	4.183e-06	-	deleterious(0)	probably_damaging(0.993)	33
rs1352145873	39079134	A	missense_variant	326	R/Q	3.977e-06	-	deleterious(0)	possibly_damaging(0.832)	33
rs777241387	39072890	T	missense_variant	180	H/Y	3.978e-06	-	deleterious(0)	probably_damaging(1)	25.2
rs768822503	39073625	T	missense_variant	227	R/C	3.992e-06	-	deleterious(0)	probably_damaging(1)	27.3
rs763793276	39080716	A	missense_variant	401	L/I	4.178e-06	-	deleterious(0)	probably_damaging(0.988)	22.7
rs866312541	39056410	T	missense_variant	31	S/F	-	-	deleterious(0.04)	probably_damaging(0.921)	25.4
rs375865648	39073761	C	missense_variant	272	I/T	-	6.575e-06	deleterious(0.01)	benign(0.363)	23.4
rs1268052644	39066236	C	missense_variant	148	Y/H	3.98e-06	-	deleterious(0)	probably_damaging(0.992)	31
rs765868899	39079607	T	missense_variant	363	H/Y	8.039e-06	-	deleterious(0)	probably_damaging(0.967)	25.5
rs1329654429	39079629	G	missense_variant	370	V/G	4.016e-06	-	deleterious(0)	probably_damaging(0.952)	27.7
rs762048338	39073638	C	missense_variant	231	L/P	3.984e-06	-	deleterious(0)	possibly_damaging(0.861)	28.4
rs1225236582	39079146	A	missense_variant	330	I/N	3.977e-06	-	deleterious(0)	probably_damaging(0.996)	29.6
rs148158586	39056422	T	missense_variant	35	T/M	2.789e-05	1.315e-05	tolerated(0.32)	possibly_damaging(0.537)	22.2
rs751693672	39085931	T	missense_variant	417	W/L	2.006e-05	1.315e-05	deleterious(0.04)	benign(0.164)	25.2
rs201634613	39057555	C	missense_variant	87	W/R	2.032e-05	2.63e-05	deleterious(0)	probably_damaging(0.977)	27.7
rs1301081484	39072930	T	missense_variant	193	S/F	3.977e-06	-	deleterious(0)	probably_damaging(0.996)	26.8
rs754117921	39079584	T	missense_variant	355	T/I	1.651e-05	-	deleterious(0.02)	probably_damaging(0.98)	25.8
rs1483005423	39073647	G	missense_variant	234	Q/R	7.959e-06	-	deleterious(0.03)	probably_damaging(0.992)	27.4
rs772055021	39078976	T	missense_variant	302	N/Y	3.977e-06	6.571e-06	deleterious(0)	probably_damaging(0.973)	29.2
rs1034202463	39066278	A	missense_variant	162	A/T	3.983e-06	-	deleterious(0)	possibly_damaging(0.901)	26.3
rs1226111511	39079137	C	missense_variant	327	V/A	3.977e-06	-	deleterious(0)	possibly_damaging(0.81)	27.4
rs768340419	39072863	T	missense_variant,splice_region_variant	171	H/Y	1.197e-05	6.569e-06	deleterious(0.03)	possibly_damaging(0.845)	28.2
rs1304693608	39078959	A	missense_variant,splice_region_variant	296	C/Y	3.977e-06	-	deleterious(0)	probably_damaging(0.999)	31
rs754650010	39079619	C	missense_variant	367	F/L	4.016e-06	-	deleterious(0)	probably_damaging(0.998)	29.6
rs750772227	39073706	A	missense_variant	254	L/M	3.977e-06	-	deleterious(0)	probably_damaging(0.999)	24.5
rs752432456	39079115	T	missense_variant	320	N/Y	3.977e-06	-	deleterious(0)	probably_damaging(0.996)	30
rs771324929	39072879	A	missense_variant	176	R/K	3.183e-05	2.628e-05	deleterious(0)	probably_damaging(1)	29.4
rs774790092	39066293	T	missense_variant	167	L/F	3.986e-06	6.57e-06	deleterious(0.01)	benign(0.049)	19.63
rs147207725	39079145	G	missense_variant	330	I/V	7.954e-06	-	tolerated(0.13)	possibly_damaging(0.557)	23.1
rs748911530	39072876	T	missense_variant	175	T/I	3.981e-06	6.569e-06	tolerated(0.06)	probably_damaging(0.945)	23.7
rs10305421	39048899	A	missense_variant	20	R/K	0.004546	0.003502	tolerated_low_confidence(0.95)	possibly_damaging(0.745)	23.2
rs754900903	39057547	A	missense_variant	84	S/N	1.21e-05	1.315e-05	deleterious(0.02)	possibly_damaging(0.714)	25.1
rs1290269769	39056452	G	missense_variant	45	Q/R	3.982e-06	-	deleterious(0)	benign(0.025)	22.7
rs751670297	39056478	T	missense_variant	54	P/S	2.793e-05	-	deleterious(0.01)	benign(0.322)	20.6
rs770196509	39056460	T	missense_variant	48	R/C	3.983e-06	1.314e-05	deleterious(0.02)	possibly_damaging(0.556)	22.6
rs1484789101	39066270	A	missense_variant	159	L/Q	-	6.569e-06	deleterious(0)	probably_damaging(0.995)	31
rs1415707619	39057532	T	missense_variant	79	S/L	1.199e-05	-	deleterious(0.03)	benign(0.041)	22.7
rs776464173	39079022	C	missense_variant	317	I/T	5.17e-05	9.2e-05	deleterious(0)	possibly_damaging(0.72)	26.4
rs759948924	39056453	C	missense_variant	45	Q/H	3.982e-06	-	deleterious(0)	benign(0.392)	18.14
rs1126475	39079019	A	missense_variant	316	A/D	3.977e-06	-	deleterious(0)	probably_damaging(0.965)	26.8
rs764381278	39072921	A	missense_variant	190	R/Q	1.591e-05	3.943e-05	deleterious(0)	probably_damaging(0.997)	29.3
rs1249582122	39066302	G	missense_variant,splice_region_variant	170	R/G	3.993e-06	-	deleterious(0.02)	probably_damaging(0.936)	32
rs10305510	39085943	C	missense_variant	421	R/P	2.807e-05	-	deleterious(0)	possibly_damaging(0.648)	25.9
rs147627784	39065821	A	missense_variant	132	G/R	8.321e-06	6.571e-06	tolerated(0.24)	benign(0.076)	23
rs141990898	39056436	A	synonymous_variant	40	R	3.982e-06	-	-	-	7.437
rs3765467	39065819	A	missense_variant	131	R/Q	0.03605	0.01606	tolerated(0.46)	benign(0)	16.74
rs147627784	39065821	T	missense_variant	132	G/W	0.0006032	0.0006702	tolerated(0.07)	possibly_damaging(0.865)	25.8
rs745360395	39072870	G	missense_variant	173	H/R	1.991e-05	3.285e-05	tolerated(0.22)	possibly_damaging(0.812)	22.7
rs141990898	39056436	T	stop_gained	40	R/*	1.195e-05	6.574e-06	-	-	36
rs145619754	39073748	T	missense_variant	268	L/F	0.0002786	0.0001511	deleterious(0.02)	possibly_damaging(0.61)	23.2
rs145619754	39073748	A	missense_variant	268	L/I	3.98e-06	6.571e-06	tolerated(0.27)	benign(0.02)	15.8
rs200423130	39072865	T	synonymous_variant	171	H	3.988e-06	6.569e-06	-	-	9.111
rs200564025	39066250	T	synonymous_variant	152	Y	3.184e-05	-	-	-	3.22
rs3765467	39065819	T	missense_variant	131	R/L	-	-	tolerated(0.22)	benign(0.021)	19.63
rs200564025	39066250	A	stop_gained	152	Y/*	3.98e-06	-	-	-	36
rs763103077	39072920	T	stop_gained	190	R/*	3.977e-06	-	-	-	39
rs200423130	39072865	A	missense_variant	171	H/Q	7.975e-06	-	tolerated(0.07)	benign(0.18)	18.62
rs201312953	39073753	A	stop_gained	269	Y/*	3.981e-06	-	-	-	35
rs745360395	39072870	C	missense_variant	173	H/P	3.983e-06	-	deleterious(0)	probably_damaging(0.999)	25.3
rs146868158	39085942	T	missense_variant	421	R/W	0.0004492	0.0005325	deleterious(0)	benign(0.021)	23.8
rs182447758	39073626	A	missense_variant	227	R/H	1.596e-05	1.315e-05	deleterious(0)	probably_damaging(0.999)	29.5
rs149578908	39079001	A	missense_variant	310	R/Q	7.954e-06	6.573e-06	deleterious(0)	probably_damaging(0.931)	32
rs10305493	39079155	G	missense_variant	333	S/C	6.363e-05	4.601e-05	deleterious(0)	probably_damaging(0.988)	27.8

### Sheet: supplementary table 2
Supplementary Table 2. All variants in GLP1R with CADD score >=15 identified in the UK biobank WES data
RSID	POS	minor allele	protein position	amino acid change	gnomAD exomes overall allele frequency	gnomAD genomes overall allele frequency	SIFT score	PolyPhen score	CADD phred score
rs10305419	39048794	T	-	-	0.002514	0.002622	-	-	18.28
rs10305421	39048899	A	20	R/K	0.004546	0.003502	tolerated(0.45)	unknown(0)	23.2
-	39056440	C	41	E/A	-	-	tolerated(0.44)	benign(0.297)	19.91
rs202075228	39057487	A	64	R/Q	1.992e-05	2.629e-05	deleterious(0)	probably_damaging(0.998)	27.5
rs3765467	39065819	A	131	R/Q	0.03605	0.01606	tolerated(0.57)	benign(0)	16.74
rs145619754	39073748	T	268	L/F	0.0002786	0.0001511	tolerated(0.06)	possibly_damaging(0.62)	23.2
rs778825149	39078278	G	-	-	4.001e-06	4.6e-05	-	-	18.31
rs200792917	39078370	G	291	Y/C	2.784e-05	2.633e-05	deleterious(0)	probably_damaging(0.936)	27
rs776464173	39079022	C	317	I/T	5.17e-05	9.2e-05	deleterious(0.01)	possibly_damaging(0.729)	26.4
rs200118342	39079133	T	326	R/W	1.193e-05	6.573e-06	deleterious(0)	probably_damaging(0.999)	32
rs10305493	39079155	G	333	S/C	6.363e-05	4.601e-05	deleterious(0)	probably_damaging(0.988)	27.8
-	39079175	C	340	M/L	-	-	deleterious(0.03)	benign(0.123)	23.8
rs200890494	39079178	A	341	C/S	3.977e-05	5.256e-05	tolerated(0.18)	benign(0.04)	22
rs61733062	39079647	A	376	R/Q	0.0007259	0.0005192	tolerated(1)	benign(0.018)	16.93
rs368940624	39085922	A	414	R/Q	8.033e-06	3.946e-05	tolerated(0.4)	benign(0.017)	22.3
rs146868158	39085942	T	421	R/W	0.0004492	0.0005325	deleterious(0)	benign(0.02)	23.8
rs10305510	39085943	A	421	R/Q	0.001524	0.005696	tolerated(0.14)	benign(0.006)	22.4
